# Engineered RNA biosensors enable ultrasensitive SARS-CoV-2 detection in a simple color and luminescence assay

**DOI:** 10.1101/2021.01.08.21249426

**Authors:** Anirudh Chakravarthy, KN Anirudh, Geen George, Shyamsundar Ranganathan, Nishan Shettigar, U Suchitta, Dasaradhi Palakodeti, Akash Gulyani, Arati Ramesh

**Affiliations:** InStem - Institute for Stem Cell Science and Regenerative Medicine, Bangalore 560065; SASTRA University, Tirumalaisamudram, Thanjavur 613401; Trans-Disciplinary Health Sciences & Technology, Bangalore 560064; Red Hat, Inc., Westford, MA 01886; Department of Biochemistry, School of Life Sciences, University of Hyderabad, Hyderabad 500046; National Centre for Biological Sciences, GKVK Campus, Bellary Road, Bangalore, India 560065

## Abstract

The continued resurgence of the COVID-19 pandemic with multiple variants underlines the need for diagnostic strategies, that are easily adapatable to the changing virus. Here, we have designed and developed toehold RNA-based sensors across the SARS-CoV-2 genome for direct and ultrasensitive detection of the virus and its prominent variants. In our assay, isothermal amplification of a fragment of SARS-CoV-2 RNA coupled with activation of our biosensors leads to a conformational switch in the sensor. This leads to translation of a reporter-protein e.g. LacZ or Nano-lantern that is easily detected using color/luminescence. By optimizing RNA-amplification and biosensor-design, we have generated a highly-sensitive diagnostic assay; with sensitivity down to attomolar SARS-CoV-2 RNA. As low as 100 copies of viral RNA are detected with development of bright color that is easily visualized by the human eye, or a simple cell phone camera as well as quantified using a spectrophotometer. This makes our assay deployable all the way from a well equiped laboratory to a low-resource setting anywhere in the world. Finally, this **PHA**sed **N**ASBA-**T**ranslation **O**ptical **M**ethod (PHANTOM) using our engineered RNA biosensors efficiently detects the presence of viral RNA in human patient samples, correlating well with Ct values from RT-qPCR tests. This work presents a powerful and universally accessible strategy for detecting Covid-19 and its prominent variants. This strategy is easily adaptable to further viral evolution and brings RNA-based bioengineering to centerstage.
