## Supplementary material for "Engineered RNA biosensors enable ultrasensitive SARS-CoV-2 detection in a simple color and luminescence assay": TableS1

### Sheet: Sheet1
TableS1: Sequences for 19 biosensors and 19 triggers
S. No.	Name	Sensor sequence: 5' - G1to3 + reverse complement of trigger + conserved stem-loop + first 11-nt of trigger + (N1) + linker + reporter gene (lacZ/nano-lantern)
1	sensor1	GGGAAGAUAAUAAGCAUAAUUAAAACAAGGAAUAGCAGAGGACUUUAGAACAGAGGAGAUAAAGAUGUCUGCUAUUCCGAACCUGGCGGCAGCGCAAAAG
2	sensor2	GGGAAUUAAAACAAGGAAUAGCAGAAAGGCUAAAAAGCAGGACUUUAGAACAGAGGAGAUAAAGAUGUGCUUUUUAGCGAACCUGGCGGCAGCGCAAAAG
3	sensor3	GGGCACCAUCAACUUUCUUAUAAUAAUUGAACUGUGUUUGGACUUUAGAACAGAGGAGAUAAAGAUGAAACACAGUUCUAACCUGGCGGCAGCGCAAAAG
4	sensor4	GGGCCUUCUUCUUUUUGUCCUUUUUAGGCUCUGUUGGUGGACUUUAGAACAGAGGAGAUAAAGAUGACCAACAGAGCAAACCUGGCGGCAGCGCAAAAG
5	sensor6	GGGAGUAAACAAAAGAGGCCAAAGUAACAAGUACAAAAAGGACUUUAGAACAGAGGAGAUAAAGAUGUUUUUGUACUUAAACCUGGCGGCAGCGCAAAAG
6	sensor8	GGGAAAGAAAAUAGUUGGCAUCAUAAAGUAAUGGGUUUUGGACUUUAGAACAGAGGAGAUAAAGAUGAAAACCCAUUACAACCUGGCGGCAGCGCAAAAG
7	sensor9	GGGCAAAGAAAAUAGUUGGCAUCAUAAAGUAAUGGGUUGGACUUUAGAACAGAGGAGAUAAAGAUGAACCCAUUACUUAACCUGGCGGCAGCGCAAAAG
8	sensor10	GGGUGAGGUGAUAGAGGUUUGUGGUGGUUGGUAAAGAACGGACUUUAGAACAGAGGAGAUAAAGAUGGUUCUUUACCAUAACCUGGCGGCAGCGCAAAAG
9	sensor11	GGGUGAGGUGAUAGAGGUUUGUGGUGGUUGGUAAAGAACGGACUUUAGAACAGAGGAGAUAAAGAUGGUUCUUUACCAGAACCUGGCGGCAGCGCAAAAG
10	sensor12	GGGUGAAUUAUAAGGUGAAAUAAAGACAGCUUUUCUCCAGGACUUUAGAACAGAGGAGAUAAAGAUGUGGAGAAAAGCAAACCUGGCGGCAGCGCAAAAG
11	sensor14	GGGACGUGUGAAAGAAUUAGUGUAUGCAGGGGGUAAUUGGGACUUUAGAACAGAGGAGAUAAAGAUGCAAUUACCCCCUAACCUGGCGGCAGCGCAAAAG
12	sensor15	GGGAACACUUAAAAGUGGAAAAUGAUGCGGAAUUAUAUAGGACUUUAGAACAGAGGAGAUAAAGAUGUAUAUAAUUCCAAACCUGGCGGCAGCGCAAAAG
13	sensor16	GGGAUUCUACUACAUUUAUCUAUAGGCAAAUAUUUUAAUGGACUUUAGAACAGAGGAGAUAAAGAUGAUUAAAAUAUUGAACCUGGCGGCAGCGCAAAAG
14	sensor17	GGGCCUCUUCUGUAAUUUUUAAACUAUUAUUUGCUGGUUGGACUUUAGAACAGAGGAGAUAAAGAUGAACCAGCAAAUAAACCUGGCGGCAGCGCAAAAG
15	sensor18	GGGAAAGAUAAUAAGCAUAAUUAAAACAAGGAAUAGCAGGGACUUUAGAACAGAGGAGAUAAAGAUGCUGCUAUUCCUAAACCUGGCGGCAGCGCAAAAG
16	sensor19	GGGAUAAGCAUAAUUAAAACAAGGAAUAGCAGAAAGGCUGGACUUUAGAACAGAGGAGAUAAAGAUGAGCCUUUCUGCAAACCUGGCGGCAGCGCAAAAG
17	sensor20	GGGAAGCAUAAUUAAAACAAGGAAUAGCAGAAAGGCUAAGGACUUUAGAACAGAGGAGAUAAAGAUGUUAGCCUUUCUGAACCUGGCGGCAGCGCAAAAG
18	sensor21	GGGAUAAUUAAAACAAGGAAUAGCAGAAAGGCUAAAAAGGGACUUUAGAACAGAGGAGAUAAAGAUGCUUUUUAGCCUUAACCUGGCGGCAGCGCAAAAG
19	sensor22	GGGCAAAAGAUAAUAAGCAUAAUUAAAACAAGGAAUAGCGGACUUUAGAACAGAGGAGAUAAAGAUGGCUAUUCCUUGGAACCUGGCGGCAGCGCAAAAG
S. No.	Name	Trigger sequence: 5' - G1to3 + trigger
1	trigger1	GGGUCUGCUAUUCCUUGUUUUAAUUAUGCUUAUUAUCUU
2	trigger2	GGGUGCUUUUUAGCCUUUCUGCUAUUCCUUGUUUUAAUU
3	trigger3	GGGAAACACAGUUCAAUUAUUAUAAGAAAGUUGAUGGUG
4	trigger4	GGGACCAACAGAGCCUAAAAAGGACAAAAAGAAGAAGGC
5	trigger6	GGGUUUUUGUACUUGUUACUUUGGCCUCUUUUGUUUACU
6	trigger8	GGGAAAACCCAUUACUUUAUGAUGCCAACUAUUUUCUUU
7	trigger9	GGGAACCCAUUACUUUAUGAUGCCAACUAUUUUCUUUGC
8	trigger10	GGGUUCUUUACCAACCACCACAAACCUCUAUCACCUCA
9	trigger11	GGGUUCUUUACCAACCACCACAAACCUCUAUCACCUCA
10	trigger12	GGGUGGAGAAAAGCUGUCUUUAUUUCACCUUAUAAUUCA
11	trigger14	GGGCAAUUACCCCCUGCAUACACUAAUUCUUUCACACGU
12	trigger15	GGGUAUAUAAUUCCGCAUCAUUUUCCACUUUUAAGUGUU
13	trigger16	GGGAUUAAAAUAUUUGCCUAUAGAUAAAUGUAGUAGAAU
14	trigger17	GGGAACCAGCAAAUAAUAGUUUAAAAAUUACAGAAGAGG
15	trigger18	GGGCUGCUAUUCCUUGUUUUAAUUAUGCUUAUUAUCUUU
16	trigger19	GGGAGCCUUUCUGCUAUUCCUUGUUUUAAUUAUGCUUAU
17	trigger20	GGGUUAGCCUUUCUGCUAUUCCUUGUUUUAAUUAUGCUU
18	trigger21	GGGCUUUUUAGCCUUUCUGCUAUUCCUUGUUUUAAUUAU
19	trigger22	GGGCUAUUCCUUGUUUUAAUUAUGCUUAUUAUCUUUUG
