## Supplementary material for "Engineered RNA biosensors enable ultrasensitive SARS-CoV-2 detection in a simple color and luminescence assay": TableS2

### Sheet: S2
TableS2: Scoring parameters for 19 biosensors and 19 triggers
SNo	Sensor	Trigger single strandedness	Toehold single strandedness	Lower stem formation probability	Similarity to expected secondary structure
1	sensor1	0.697	0.827	0.996	0.863
2	sensor2	0.599	0.886	0.986	0.875
3	sensor3	0.459	0.84	0.993	0.862
4	sensor4	0.665	0.697	0.998	0.824
5	sensor6	0.62	0.796	0.982	0.835
6	sensor8	0.734	0.77	0.988	0.834
7	sensor9	0.725	0.674	0.992	0.809
8	sensor10	0.706	0.784	0.986	0.822
9	sensor11	0.706	0.759	0.993	0.808
10	sensor12	0.618	0.799	0.994	0.849
11	sensor14	0.738	0.684	0.996	0.814
12	sensor15	0.699	0.751	0.991	0.84
13	sensor16	0.663	0.783	0.983	0.826
14	sensor17	0.718	0.775	0.989	0.828
15	sensor18	0.725	0.829	0.986	0.862
16	sensor19	0.656	0.807	0.997	0.841
17	sensor20	0.645	0.824	0.995	0.833
18	sensor21	0.605	0.81	0.99	0.843
19	sensor22	0.621	0.841	0.993	0.867
