## Supplementary material for "Engineered RNA biosensors enable ultrasensitive SARS-CoV-2 detection in a simple color and luminescence assay": TableS3

### Sheet: Sheet1
TableS3: NASBA primers for sensor12
Long primers
Primer set name	Forward (F) and reverse (R) primer name	Forward and reverse primer sequence (5' - 3')
L01	F: CVD215	AATTCTAATACGACTCACTATAGGGAGAAGGAAATAGGCGTGGTAAGAGAA
	R: CVD225	CTGAGCCCTGTGATGAATCA
L02	F: CVD214	AATTCTAATACGACTCACTATAGGGAGAAGGCAAATAGGCGTGGTAAGAGA
	R: CVD219	TACAAGAGTGAGCTGTTTCA
L03	F: CVD212	AATTCTAATACGACTCACTATAGGGAGAAGGTGCAATTAACAGGCCACAAA
	R: CVD223	TCATATTCTGAGCCCTGTGA
L04	F: CVD217	AATTCTAATACGACTCACTATAGGGAGAAGGCGTGGTAAGAGAATTCCTTA
	R: CVD225	CTGAGCCCTGTGATGAATCA
L05	F: CVD215	AATTCTAATACGACTCACTATAGGGAGAAGGAAATAGGCGTGGTAAGAGAA
	R: CVD222	GTTTCAGTGGTTTGAGTGAA
L06	F: CVD209	AATTCTAATACGACTCACTATAGGGAGAAGGGTGAGTGCTTTGGTTTATGA
	R: CVD227	TTTGAGTTGGTAGTCCCAAA
L07	F: CVD213	AATTCTAATACGACTCACTATAGGGAGAAGGCACAAATAGGCGTGGTAAGAGA
	R: CVD221	TGTTTCAGTGGTTTGAGTGA
L08	F: CVD216	AATTCTAATACGACTCACTATAGGGAGAAGGGGCGTGGTAAGAGAATTCCTTA
	R: CVD224	TATTCTGAGCCCTGTGATGA
L09	F: CVD218	AATTCTAATACGACTCACTATAGGGAGAAGGACGTAACCCTGCTTGGAGAAA
	R: CVD224	TATTCTGAGCCCTGTGATGA
L10	F: CVD217	AATTCTAATACGACTCACTATAGGGAGAAGGCGTGGTAAGAGAATTCCTTA
	R: CVD222	GTTTCAGTGGTTTGAGTGAA
L11	F: CVD210	AATTCTAATACGACTCACTATAGGGAGAAGGTATAAGGGTGTTATCACGCA
	R: CVD219	TACAAGAGTGAGCTGTTTCA
L12	F: CVD215	AATTCTAATACGACTCACTATAGGGAGAAGGAAATAGGCGTGGTAAGAGAA
	R: CVD219	TACAAGAGTGAGCTGTTTCA
L13	F: CVD211	AATTCTAATACGACTCACTATAGGGAGAAGGGCATGATGTTTCATCTGCAA
	R: CVD221	TGTTTCAGTGGTTTGAGTGA
L14	F: CVD218	AATTCTAATACGACTCACTATAGGGAGAAGGACGTAACCCTGCTTGGAGAAA
	R: CVD219	TACAAGAGTGAGCTGTTTCA
Short primers
Primer set name	Forward (F) and reverse (R) primer name	Forward and reverse primer sequence (5' - 3')
S01	F: CVD234	TAATACGACTCACTATAGGAAATAGGCGTGGTAAGAGAA
	R: CVD225	CTGAGCCCTGTGATGAATCA
S02	F: CVD233	TAATACGACTCACTATAGGCAAATAGGCGTGGTAAGAGA
	R: CVD219	TACAAGAGTGAGCTGTTTCA
S03	F: CVD231	TAATACGACTCACTATAGGTGCAATTAACAGGCCACAAA
	R: CVD223	TCATATTCTGAGCCCTGTGA
S04	F: CVD236	TAATACGACTCACTATAGGCGTGGTAAGAGAATTCCTTA
	R: CVD225	CTGAGCCCTGTGATGAATCA
S05	F: CVD234	TAATACGACTCACTATAGGAAATAGGCGTGGTAAGAGAA
	R: CVD222	GTTTCAGTGGTTTGAGTGAA
S06	F: CVD228	TAATACGACTCACTATAGGGTGAGTGCTTTGGTTTATGA
	R: CVD227	TTTGAGTTGGTAGTCCCAAA
S07	F: CVD232	TAATACGACTCACTATAGGCACAAATAGGCGTGGTAAGAGA
	R: CVD221	TGTTTCAGTGGTTTGAGTGA
S08	F: CVD235	TAATACGACTCACTATAGGGGCGTGGTAAGAGAATTCCTTA
	R: CVD224	TATTCTGAGCCCTGTGATGA
S09	F: CVD237	TAATACGACTCACTATAGGACGTAACCCTGCTTGGAGAAA
	R: CVD224	TATTCTGAGCCCTGTGATGA
S10	F: CVD236	TAATACGACTCACTATAGGCGTGGTAAGAGAATTCCTTA
	R: CVD222	GTTTCAGTGGTTTGAGTGAA
S11	F: CVD229	TAATACGACTCACTATAGGTATAAGGGTGTTATCACGCA
	R: CVD219	TACAAGAGTGAGCTGTTTCA
S12	F: CVD234	TAATACGACTCACTATAGGAAATAGGCGTGGTAAGAGAA
	R: CVD219	TACAAGAGTGAGCTGTTTCA
S13	F: CVD230	TAATACGACTCACTATAGGGCATGATGTTTCATCTGCAA
	R: CVD221	TGTTTCAGTGGTTTGAGTGA
S14	F: CVD237	TAATACGACTCACTATAGGACGTAACCCTGCTTGGAGAAA
	R: CVD219	TACAAGAGTGAGCTGTTTCA
