## Supplementary material for "Engineered RNA biosensors enable ultrasensitive SARS-CoV-2 detection in a simple color and luminescence assay": TableS4

### Sheet: Sheet1
TableS4: List of oligos used in the study
Sensor Name	Oligo ID	Forward primers for sensor stitching
sensor1	CVD021	TAATACGACTCACTATAGGGAAGATAATAAGCATAATTAAAACAAGGAATAGCAGAGGACTTTAGAACAGAGGAGATAAAGATGTCTGCTATTCCGAACCTGGCGGCAGCGCAAAAG
sensor2	CVD022	TAATACGACTCACTATAGGGAATTAAAACAAGGAATAGCAGAAAGGCTAAAAAGCAGGACTTTAGAACAGAGGAGATAAAGATGTGCTTTTTAGCGAACCTGGCGGCAGCGCAAAAG
sensor3	CVD023	TAATACGACTCACTATAGGGCACCATCAACTTTCTTATAATAATTGAACTGTGTTTGGACTTTAGAACAGAGGAGATAAAGATGAAACACAGTTCTAACCTGGCGGCAGCGCAAAAG
sensor4	CVD024	TAATACGACTCACTATAGGGCCTTCTTCTTTTTGTCCTTTTTAGGCTCTGTTGGTGGACTTTAGAACAGAGGAGATAAAGATGACCAACAGAGCAAACCTGGCGGCAGCGCAAAAG
sensor6	CVD059	TAATACGACTCACTATAGGGAGTAAACAAAAGAGGCCAAAGTAACAAGTACAAAAAGGACTTTAGAACAGAGGAGATAAAGATGTTTTTGTACTTAAACCTGGCGGCAGCGCAAAAG
sensor8	CVD060	TAATACGACTCACTATAGGGAAAGAAAATAGTTGGCATCATAAAGTAATGGGTTTTGGACTTTAGAACAGAGGAGATAAAGATGAAAACCCATTACAACCTGGCGGCAGCGCAAAAG
sensor9	CVD061	TAATACGACTCACTATAGGGCAAAGAAAATAGTTGGCATCATAAAGTAATGGGTTGGACTTTAGAACAGAGGAGATAAAGATGAACCCATTACTTAACCTGGCGGCAGCGCAAAAG
sensor10	CVD062	TAATACGACTCACTATAGGGTGAGGTGATAGAGGTTTGTGGTGGTTGGTAAAGAACGGACTTTAGAACAGAGGAGATAAAGATGGTTCTTTACCATAACCTGGCGGCAGCGCAAAAG
sensor11	CVD063	TAATACGACTCACTATAGGGTGAGGTGATAGAGGTTTGTGGTGGTTGGTAAAGAACGGACTTTAGAACAGAGGAGATAAAGATGGTTCTTTACCAGAACCTGGCGGCAGCGCAAAAG
sensor12	CVD064	TAATACGACTCACTATAGGGTGAATTATAAGGTGAAATAAAGACAGCTTTTCTCCAGGACTTTAGAACAGAGGAGATAAAGATGTGGAGAAAAGCAAACCTGGCGGCAGCGCAAAAG
sensor14	CVD065	TAATACGACTCACTATAGGGACGTGTGAAAGAATTAGTGTATGCAGGGGGTAATTGGGACTTTAGAACAGAGGAGATAAAGATGCAATTACCCCCTAACCTGGCGGCAGCGCAAAAG
sensor15	CVD066	TAATACGACTCACTATAGGGAACACTTAAAAGTGGAAAATGATGCGGAATTATATAGGACTTTAGAACAGAGGAGATAAAGATGTATATAATTCCAAACCTGGCGGCAGCGCAAAAG
sensor16	CVD067	TAATACGACTCACTATAGGGATTCTACTACATTTATCTATAGGCAAATATTTTAATGGACTTTAGAACAGAGGAGATAAAGATGATTAAAATATTGAACCTGGCGGCAGCGCAAAAG
sensor17	CVD068	TAATACGACTCACTATAGGGCCTCTTCTGTAATTTTTAAACTATTATTTGCTGGTTGGACTTTAGAACAGAGGAGATAAAGATGAACCAGCAAATAAACCTGGCGGCAGCGCAAAAG
sensor18	CVD069	TAATACGACTCACTATAGGGAAAGATAATAAGCATAATTAAAACAAGGAATAGCAGGGACTTTAGAACAGAGGAGATAAAGATGCTGCTATTCCTAAACCTGGCGGCAGCGCAAAAG
sensor19	CVD070	TAATACGACTCACTATAGGGATAAGCATAATTAAAACAAGGAATAGCAGAAAGGCTGGACTTTAGAACAGAGGAGATAAAGATGAGCCTTTCTGCAAACCTGGCGGCAGCGCAAAAG
sensor20	CVD071	TAATACGACTCACTATAGGGAAGCATAATTAAAACAAGGAATAGCAGAAAGGCTAAGGACTTTAGAACAGAGGAGATAAAGATGTTAGCCTTTCTGAACCTGGCGGCAGCGCAAAAG
sensor21	CVD072	TAATACGACTCACTATAGGGATAATTAAAACAAGGAATAGCAGAAAGGCTAAAAAGGGACTTTAGAACAGAGGAGATAAAGATGCTTTTTAGCCTTAACCTGGCGGCAGCGCAAAAG
sensor22	CVD073	TAATACGACTCACTATAGGGCAAAAGATAATAAGCATAATTAAAACAAGGAATAGCGGACTTTAGAACAGAGGAGATAAAGATGGCTATTCCTTGGAACCTGGCGGCAGCGCAAAAG
Reporter	Oligo ID	Reverse primers for sensor stitching
LacZ	CVD010	CAAAAAACCCCTCAAGACCCGTTTAGAGGCCCCAAGGGGTTATGCTAGTTATTTTTGACACCAGACCAACTGGTAATGG
Nano-lantern	CVD055	CAAAAAACCCCTCAAGACCCGTTTAGAGGCCCCAAGGGGTTATGCTAGTTACTGCTCGTTCTTCAGCACTCTCT
